# Faecal cytokine levels of preterm infants coupled with microbiome profiles represent a potential non-invasive method to predict severity of necrotizing enterocolitis

**DOI:** 10.1101/2022.10.24.22281217

**Authors:** Christian Zenner, Lisa Chalklen, Helena Adjei, Matthew J. Dalby, Suparna Mitra, Emma Cornwell, Alex Shaw, Kathleen Sim, J. Simon Kroll, Lindsay J. Hall

## Abstract

**Objectives:** Necrotizing enterocolitis (NEC) is a life-threatening disease, and the most common gastrointestinal emergency in premature infants. Accurate early diagnosis is challenging. Modified Bell’s staging is routinely used to guide diagnosis, but early diagnostic signs are non-specific, potentially leading to unobserved disease progression, which is problematic given the often rapid deterioration observed in NEC infants. New techniques, using biomarkers as diagnostic tool to improve diagnosis of NEC, are emerging. Here we investigated faecal cytokine levels, coupled with gut microbiota profiles, as a non-invasive method to discover specific NEC-associated signatures that can be applied as potential diagnostic markers.

**Study design:** Premature babies born below 32 weeks of gestation were admitted to the 2-site neonatal intensive care unit (NICU) of Imperial College hospitals (St. Mary’s or Queen Charlotte’s & Chelsea) between January 2011 and December 2012. All but two babies received a first course of antibiotics from birth onwards. Faecal samples from diapers were collected consecutively during the NICU stay.

**Results:** Evaluation of microbiota profiles between the study groups revealed only minor differences. However, at later time points, significant changes in microbiota structure were observed for Firmicutes, with *Enterococcus* being the least abundant in Bell stage 2/3 NEC. Faecal cytokine levels were similar to those found in previous studies evaluating systemic cytokine concentrations in NEC settings, but measurement in faeces represents a non-invasive method to evaluate the early onset of the disease. For IL-1α, IL-5 and IL-10, a significantly rising gradient of levels were observed from healthy to NEC1 to NEC2/3.

**Conclusions:** Differences in certain faecal cytokine profiles in patients with NEC indicate their potential use as diagnostic biomarkers to facilitate earlier diagnosis. Additionally, associations between microbial and cytokine profiles, contribute to improving knowledge about NEC pathogenesis.
