## Supplementary Table 1 for "Faecal cytokine levels of preterm infants coupled with microbiome profiles represent a potential non-invasive method to predict severity of necrotizing enterocolitis"

### Sheet: NEC1
	454 sample ID	IFNgamma	IL10	IL12p70	IL13	IL1beta	IL2	IL4	IL6	IL8	TNFalpha	GMCSF	IL12_IL23p40	IL15	IL16	IL17A	IL1alpha	IL5	IL7	TNFbeta	VEGFA
Bell 1 NEC	N3~12	0.158626	0.0421251	0.0317649	0.300337	0.231785	0.117494	0.0191631	0.0347435	0.0435992	0.010377	NA	NA	0.00990841	NA	0.633692	12.5109	0.0177718	NA	0.0805758	80.1151
Bell 1 NEC	N3~14	0.832882	0.0433871	0.0186683	0.233948	10.7378	0.160941	0.0157478	0.0364766	0.373805	0.242922	0.14009	0.38124	0.0820525	1.95425	0.471909	127.752	1.2135	0.123573	0.158422	2974.26
Bell 1 NEC	N4~9i	NA	0.0367931	0.0345625	NA	0.219363	0.123186	0.0151313	0.0207727	0.0934676	NA	0.523433	0.762022	NA	NA	2.12232	24.0988	0.055018	1.70762	0.0023059	453.454
Bell 1 NEC	N4~12i	0.654797	0.0859168	0.171768	1.27337	24.5243	0.307431	0.0564631	0.127945	0.291998	0.251371	0.00304459	0.445437	0.202131	NA	0.447551	88.4793	1.18679	0.0722386	NA	472.49
Bell 1 NEC	N4~15i	0.359906	0.0424404	0.0317649	NA	10.4337	0.113081	0.0154394	0.0312695	0.259121	0.342521	0.0614372	0.157181	NA	0.273219	0.440927	46.8677	1.59587	NA	0.0602234	1237.65
Bell 1 NEC	N4~16i	16.4928	0.0542161	0.033862	0.158119	340.115	0.188226	0.030254	NA	12.621	0.547612	0.330201	2.35256	0.702807	3.85896	0.787351	692.934	0.636468	0.460618	0.697146	3107.92
Bell 1 NEC	B6N10~68i	0.288811	0.0500551	0.0739602	0.597861	14.5696	0.160941	0.0245124	0.0749855	0.191763	0.123265	0.0556032	0.178643	0.0162	NA	0.399161	53.8433	NA	NA	0.0307688	61.0023
Bell 1 NEC	B6N10~74i	0.342094	0.0392957	0.0674178	0.714182	6.53351	0.177795	0.0267366	0.0579674	0.302744	0.127434	0.0521231	0.251235	NA	NA	0.412314	127.782	NA	0.0994423	0.0443736	323.027
Bell 1 NEC	B6N10~77i	0.363471	0.043703	0.063074	0.584353	0.89766	0.125721	0.0253054	0.0673431	0.0733021	0.0600994	0.0249768	0.218386	0.0290374	0.0556265	0.436515	91.3117	NA	0.0655133	0.0443736	65.696
Bell 1 NEC	B6N10~80	0.478012	0.0358577	0.0703217	0.272738	0.573396	0.144213	0.0240373	0.0707427	0.138117	0.0858797	0.063782	0.157181	0.0274188	0.243526	0.399161	105.688	0.00115901	0.0632792	0.0760551	39.6152
Bell 1 NEC	N13~13	0.324306	0.0655309	0.0652441	0.50748	1.50601	0.142932	0.0238791	0.0588215	0.310431	0.0869145	0.0227863	0.0431884	0.0322844	0.120923	0.362089	129.835	NA	0.0466636	0.099777	190.398
Bell 1 NEC	N13~16	0.413479	0.0339923	0.0262083	0.385588	0.745556	0.0930733	0.0224578	0.0613815	0.137379	0.137868	0.223466	0.306551	NA	NA	0.254934	367.844	4.45691	0.104017	NA	2106.83
Bell 1 NEC	N13~19	0.281725	0.045602	0.0331622	0.309296	1.61797	0.145495	0.0230888	0.0613815	0.151444	0.155641	0.143817	0.313974	0.109132	NA	0.43431	444.473	NA	0.093739	0.0125843	626.781
Bell 1 NEC	N22~7	0.0552072	0.0333722	0.0186683	0.597861	0.353105	0.126356	0.0152853	0.0459685	0.102908	0.0426883	0.0661329	0.211125	0.00681313	NA	0.276116	27.7589	0.00529512	0.0983003	0.0670104	131.651
Bell 1 NEC	N22~13	0.00856221	0.0266088	0.00542329	2.37574	1.6374	0.0936941	0.0152853	0.0364766	0.0934676	0.0123661	0.0440684	0.258571	0.0553027	NA	0.405733	35.728	0.106707	0.00737809	0.0307688	42.4827
Bell 1 NEC	N22~16	0.413479	0.0440191	0.0544331	0.644155	20.8194	0.132077	0.0355758	0.100307	0.638476	0.156688	0.0684897	0.2075	0.0114703	0.0778915	0.26339	71.3482	NA	0.0666318	0.0307688	593.476
Bell 1 NEC	N11~7	0.481605	0.0985943	0.024828	1.07684	0.831916	0.134625	0.0174504	0.101988	89.8222	0.475837	0.0851399	0.214753	0.0404524	NA	0.316718	52.5159	0.0903856	0.0207726	NA	553.63
Bell 1 NEC	N11~11	NA	0.0386689	0.0213949	NA	0.419282	0.140372	0.0177611	0.0459685	0.20229	0.167163	0.0744066	0.175054	NA	0.351126	0.310277	16.8402	0.0782363	0.0554929	NA	1018.11
Bell 1 NEC	N11~16	0.0927894	0.0452851	0.0387805	0.0600475	0.552166	0.120654	0.0194755	0.0390718	0.414281	0.179749	0.0626088	0.150065	0.0503341	NA	0.390412	19.1957	0.0276524	0.0165817	0.0489043	472.899
Bell 1 NEC	N11~19	0.110021	0.0299766	0.0282856	NA	0.589605	0.104919	0.0171401	0.0442474	0.232513	0.0570188	0.0971787	0.321409	0.0193827	0.360752	0.514221	16.7289	0.158849	0.133992	0.0986479	319.933
Bell 1 NEC	N11~21	2.29586	0.0691178	0.0710487	0.805217	42.4498	0.176495	0.024988	0.0681935	10.3766	0.608821	0.0567666	4.52133	NA	NA	0.638238	467.582	NA	0.0532783	0.213596	1338.44
Bell 1 NEC	N16~3	0.256964	0.0452851	0.0573061	0.309296	0.778517	0.175195	0.0216706	0.0775278	0.457308	0.03454	0.160043	0.472039	0.170908	2.17744	0.556816	46.0675	0.055018	0.110899	0.144898	3083.78
Bell 1 NEC	N16~8	0.271106	0.0535743	0.0674178	0.282065	0.274772	0.160295	0.022931	0.0622342	1.88799	0.114935	0.0372458	0.218386	0.0114703	NA	0.392598	7.92621	NA	NA	0.0511689	1652.58
Bell 1 NEC	N16~15	0.242843	0.0371052	0.022765	NA	3.03171	0.172596	0.020885	0.0382073	0.352874	0.328708	0.954316	0.214753	0.104033	NA	0.407926	20.2285	0.13721	0.0186711	0.0364401	308.051

### Sheet: healthy
	454 sample ID	IFNgamma	IL10	IL12p70	IL13	IL1beta	IL2	IL4	IL6	IL8	TNFalpha	GMCSF	IL12_IL23p40	IL15	IL16	IL17A	IL1alpha	IL5	IL7	TNFbeta	VEGFA
healthy	NA	0.480367	0.0376163	0.077271	0.805265	0.821038	0.155738	0.0192761	0.0538277	0.125236	0.173091	0.0539798	0.285554	0.0212996	0.179146	0.387196	23.9178	0.00994025	0.0651087	NA	117.635
healthy	C1~15	0.238874	0.0401219	0.0613139	0.415922	2.29658	0.148607	0.0144003	0.0595327	0.536606	0.144564	0.11931	0.435296	0.0704743	NA	0.589799	31.2938	0.0174067	0.0628117	0.0544105	323.187
healthy	C6~8	0.159575	0.0331501	0.058574	0.457596	0.311731	0.135969	0.0185716	0.0702376	0.136212	0.0308635	0.016188	0.193281	0.0516938	0.413467	0.399035	22.5026	0.00121146	0.070868	NA	86.9268
healthy	C6~12	0.218035	0.0416331	0.0504245	0.610557	0.285561	0.141514	0.0182905	0.0680958	0.108218	0.0707131	0.0650275	0.253333	0.0246471	NA	0.399035	13.9362	0.0316532	0.047988	NA	35.6493
healthy	C6~22	46.0211	0.0492714	0.0477332	0.844858	248.162	0.148099	0.0271734	0.358181	80.7828	1.73007	3.78057	9.77931	0.174313	0.618336	22.034	207.203	0.0338447	4.46428	2.0547	1470.31
healthy	C6~27	0.305454	0.0472217	0.0331918	0.426504	0.983571	0.155228	0.0202666	0.0638135	0.112286	0.0433901	0.189883	0.369017	0.0636316	0.540002	0.669659	11.5096	0.105065	0.249272	0.0671127	85.8995
healthy	C6~29	0.390622	0.0363699	0.0286729	0.477826	1.73685	0.152168	0.014126	0.0588194	0.0967468	0.229751	0.0564229	0.26047	0.0653409	NA	0.410901	19.6747	NA	0.0859455	0.0416394	115.096
healthy	C6~34	0.415654	0.0358726	0.0364542	0.592407	1.4809	0.167018	0.023121	0.0495512	0.0833702	0.0938397	0.0699791	0.228469	0.00804094	0.0359889	0.287803	20.7026	0.0079722	0.0502556	0.0529952	112.301
healthy	C12~11	0.13242	0.0215618	0.0437217	0.238377	0.0735656	0.143031	0.0161956	0.0766649	0.861599	0.024675	0.0539798	0.343459	0.082481	NA	0.336235	16.6992	0.0194964	0.047988	NA	1880.24
healthy	C12~16	0.574627	0.0449267	0.0864272	1.04653	8.09418	0.148099	0.0248502	0.0709515	0.215258	0.274346	0.0454885	0.193281	NA	NA	0.432726	45.3961	0.000667809	0.0256455	0.0416394	154.389
healthy	C12~21	0.600146	0.0456904	0.0654444	0.805265	39.5985	0.154207	0.019135	0.0695236	0.212421	0.724558	0.10268	0.592604	0.200516	1.46625	0.559303	48.4249	0.0382627	0.133083	0.0713341	371.35
healthy	C15~4	0.917692	0.0439105	0.0744727	0.680973	4.52225	0.138486	0.0156411	0.0645271	0.49744	0.372294	0.0479047	0.3947	0.0263244	NA	0.383256	40.0813	NA	0.0513913	NA	2317.58
healthy	NA	0.798746	0.0343849	0.0613139	0.898985	2.59596	0.123459	0.0254291	0.0845247	0.118408	0.444506	0.0359127	0.0613073	NA	NA	0.486659	24.5463	0.000162296	0.0345005	0.0685205	173.72
healthy	NA	1.46175	0.0521042	0.0744727	0.821201	11.7977	0.153187	0.0239841	0.0895284	0.625428	1.65868	0.111614	0.224932	0.0448967	NA	0.478637	35.5436	0.00862418	0.0137257	NA	121.63
healthy	C15~24	1.46939	0.0497852	0.0737745	1.06788	20.4692	0.155738	0.0242725	0.0852394	1.06587	0.487278	0.0371013	0.141361	0.0129821	NA	0.464626	60.9694	0.0464706	0.134273	NA	301.375
healthy	C15~27	0.958769	0.0421381	0.0702928	0.610557	10.7439	0.119485	0.0133059	0.0652407	0.709728	0.647728	0.0662631	0.203793	0.0619232	NA	0.412881	20.5326	NA	0.0628117	NA	46.2996
healthy	C15~30	2.9387	0.0523625	0.0430562	1.14464	162.635	0.127448	0.0177295	0.0424283	13.6808	1.69121	0.0874851	0.343459	0.0296855	0.111138	0.416844	89.756	0.0073246	0.0766502	0.0143191	177.222
healthy	C15~37	0.928886	0.0449267	0.0675185	0.852681	36.0848	0.13446	0.0178696	0.0823807	2.0585	0.58031	0.0699791	0.217869	0.0721872	NA	0.432726	36.2711	0.00235776	0.070868	0.0113944	59.4154
healthy	C17~9	1.72851	0.043703	0.0458617	0.478286	87.8407	0.157069	0.0193192	0.0502633	1.94106	1.44671	0.106887	0.544689	0.0130401	NA	0.427701	206.8	0.0330495	0.128198	0.00802413	392.419
healthy	C17~18	5.7615	0.045602	0.0275923	0.158119	380.033	0.0813362	0.0204145	0.0468284	6.96914	1.64813	0.25569	1.33271	NA	NA	0.775793	1251.04	NA	0.203231	NA	1681.58
healthy	C17~30	65.3089	12.6095	22.2041	44.1852	16.4287	18.061	3.85667	17.6683	23.5084	34.0452	0.0732205	0.125324	NA	NA	0.310277	26.7524	NA	0.041188	0.029634	34.7535
healthy	C17~36	0.367037	0.0465537	0.0296748	NA	38.1695	0.030632	0.018851	0.0442474	0.329689	0.126391	0.0863386	0.276966	0.170908	0.465307	0.379498	81.7097	NA	NA	0.0760551	162.314
healthy	C20~7	0.238874	0.027292	0.0443881	0.526869	0.322113	0.11602	0.0201248	0.0417163	1.0098	0.12379	0.200508	0.962627	0.857876	6.56206	0.833685	10.149	0.156654	0.199228	0.904688	2605.43
healthy	NA	0.204197	0.0326576	0.0661351	0.3944	11.904	0.169593	0.019135	0.0780936	1.57784	0.097564	0.0912685	0.551082	0.149929	NA	0.63475	18.0632	NA	0.0423422	0.128561	1891.36
healthy	NA	0.806155	0.0275337	0.0484048	0.698084	17.9919	0.14202	0.0208346	0.0695236	1.44013	0.201818	0.29764	2.29225	0.917377	8.15276	1.11122	79.0473	0.216541	0.28621	1.3352	2667.61
healthy	NA	2.07494	0.0361212	0.0675185	0.574015	33.8095	0.145563	0.0182905	0.0730938	1.35793	0.226854	0.0588731	0.402061	0.0113298	NA	0.359685	177.906	NA	0.0859455	NA	2162.12
healthy	C20~27	0.494812	0.0376163	0.0484048	0.95174	1.16148	0.133456	0.018431	0.0616729	0.0974191	0.104096	0.0371013	0.151651	NA	NA	0.436704	10.2458	NA	0.0201835	0.0895646	110.42
healthy	C20~31	0.408494	0.0416331	0.0843062	0.797246	8.39427	0.142525	0.0226906	0.0795225	0.13003	0.161655	0.06133	0.235554	0.0653409	NA	0.414863	25.8497	0.00121146	0.0685614	0.0416394	220.038
healthy	C20~32	0.62938	0.0539152	0.0695983	0.628477	7.56948	0.136472	0.0205504	0.0845247	0.308719	0.105965	0.0601007	0.210823	0.0280039	NA	0.401011	58.5157	0.00994025	0.047988	0.0230202	172.361
healthy	C23~7	0.465946	0.0331501	0.0331918	0.740096	1.78947	0.139999	0.0209768	0.0766649	1.16428	0.0901217	0.0359127	0.137942	0.0533961	NA	0.452643	37.7875	0.0442192	0.0917803	NA	211.533
healthy	C23~15	0.426405	0.0331501	0.0572083	0.740096	0.663448	0.172689	0.0170306	0.0702376	0.186301	0.136994	0.0382924	0.224932	0.0432006	NA	0.387196	18.7686	0.0294741	0.0999793	NA	17.2034
healthy	C27~3	0.149362	0.0376163	0.0800785	0.415922	0.370092	0.167532	0.0195586	0.111706	5.06679	0.358509	0.21117	0.339818	0.874095	NA	0.373421	802.36	0.0294741	0.169003	NA	523.526
healthy	C27~7	0.387053	0.0403734	0.0695983	0.680973	0.08951	0.188784	0.025574	0.0702376	0.0860346	0.0588059	0.088745	0.120941	NA	0.0187878	0.406943	5.47621	0.0287507	0.0582303	NA	511.799
healthy	C27~12	0.00637513	0.0309397	0.0538068	0.0741151	0.535297	0.15676	0.0111429	0.0630999	0.765284	0.0202934	0.106503	0.214344	0.0465942	NA	0.490673	21.5975	0.0449686	0.0628117	NA	132.732
healthy	C27~18	0.221501	0.0396195	0.0364542	0.680973	18.7984	0.134963	0.0192761	0.0645271	0.11909	0.0919799	0.00422583	0.299959	0.0465942	NA	0.442675	28.5171	0.041232	0.0929495	NA	185.256
healthy	C27~24	0.754368	0.0593856	0.175132	1.00326	10.91	0.17424	0.0257191	0.0766649	0.143103	0.158801	0.0491158	0.369017	NA	NA	0.412881	21.8476	0.0323823	0.0847808	0.050162	1119.89
healthy	C28~12	0.308981	0.0363699	0.0695983	0.981324	0.202122	0.160854	0.0252843	0.0902434	0.100785	0.0578939	0.0347267	0.182808	0.0619232	NA	0.414863	13.519	NA	0.0871109	NA	108.367
healthy	C28~21	0.505659	0.0292316	0.0490772	0.619545	4.09853	0.144549	0.022261	0.0588194	0.410101	0.2047	0.101408	0.161991	NA	NA	0.399035	95.9351	NA	0.0964613	NA	575.495
healthy	C29~12	0.28434	0.0297186	0.0410654	0.789192	9.22964	0.117009	0.0153645	0.0545407	0.832001	0.119088	0.039486	0.383678	0.116969	NA	0.266689	49.9564	NA	0.0639597	NA	1943.03
healthy	C29~17	0.365672	0.0258466	0.0254832	0.689551	11.6518	0.136472	0.0234084	0.0395809	0.294197	0.0790069	0.0371013	0.114186	NA	0.192271	0.351855	38.227	NA	0.0400938	NA	1589.86
healthy	C29~19	1.5306	0.0654372	0.168359	1.54281	226.4	0.199251	0.0283421	0.0973947	3.12527	0.706329	0.275843	6.74293	0.71399	4.11755	0.902996	550.014	NA	0.206517	0.715789	2688.94
healthy	C33~13	0.21111	0.0227439	0.0286729	0.290149	0.110473	0.141514	0.0265907	0.035312	0.0933901	0.0264372	0.0588731	0.179326	NA	0.293479	0.478637	19.1905	NA	0.10939	0.0157762	1390.64
healthy	C33~16	0.440763	0.0373667	0.0484048	0.852681	445.655	0.162906	0.0177295	0.035312	14.1123	3.66032	0.631869	4.34859	2.31269	11.1187	1.96054	687.035	0.350074	0.448694	1.8226	2786.73
healthy	C33~19	0.228442	0.0282601	0.0410654	0.383448	0.137831	0.127947	0.0295155	0.0282038	0.108218	0.112518	0.244712	0.502295	0.0773306	0.971893	0.892466	36.5619	0.00177683	0.313447	0.355753	910.465
healthy	C34~13	0.292355	0.0287486	0.0522833	0.478286	1.93045	0.135263	0.0251467	0.0536913	0.249982	0.132649	0.11421	1.18732	NA	0.341476	0.271868	13.6752	NA	0.116651	NA	2365.82
healthy	C34~22	0.560808	0.0519725	0.0645203	0.663563	41.1056	0.164819	0.0230888	0.0749855	0.82067	0.476907	0.0614372	0.347509	0.127898	0.604724	0.355578	51.0629	0.0361532	0.0145059	0.0523011	1035.15
healthy	C34~36	0.207638	0.0424404	0.0166364	0.233948	9.68046	0.145495	0.0168301	0.0312695	0.148478	0.379761	0.0971787	0.203878	0.0355435	NA	0.377318	39.9072	NA	0.0510684	0.0783156	180.07
healthy	C38~30	0.437171	0.0393685	0.0377666	0.53644	3.74708	0.127448	0.0181501	0.0645271	0.302905	0.127557	0.0925319	0.558616	0.0962466	NA	0.524899	17.8482	0.0309254	0.111749	0.163147	326.707
healthy	C38~34	0.159575	0.0215618	0.0344935	0.0183309	2.14065	0.158806	0.0166126	0.0481261	0.256673	0.0229181	0.168754	0.431594	0.0996945	0.867014	0.365567	20.5875	0.050243	0.161786	0.0544105	641.908
healthy	C38~37	0.197297	0.026087	0.0286729	0.680973	5.17714	0.135466	0.0153645	0.0645271	0.17508	0.098496	0.0430808	0.228469	0.0653409	NA	0.444667	29.9025	0.00541168	0.0685614	0.0186813	435.352
healthy	C39~30	0.186969	0.0386166	0.0450554	0.610557	0.31984	0.126449	0.0192761	0.0488386	0.0787216	0.0397933	0.0601007	0.19678	0.0398125	NA	0.301303	22.5292	0.000162296	0.0513913	0.0172302	126.089
healthy	C39~34	0.207652	0.0361212	0.0286729	0.619545	0.176142	0.145563	0.0170306	0.0716656	0.0840358	0.0780835	0.051544	0.292751	0.0415058	NA	0.402987	7.12189	0.0323823	0.0906119	NA	46.0359
healthy	C39~38	0.17667	0.03488	0.0293148	0.426504	0.189257	0.142525	0.0149506	0.057393	0.156258	0.0780835	0.0347267	0.479888	0.087638	0.230937	0.381288	30.2883	0.366105	0.0697142	0.000948011	130.339
healthy	C39~43	0.0757445	0.0341375	0.0437217	0.361127	0.120455	0.119485	0.0155027	0.0788081	0.0920497	0.0194216	0.14259	0.528526	0.149929	0.425175	0.907211	45.1922	0.0616966	0.101153	0.321828	42.7473
healthy	C40~3	NA	0.0215618	0.0417281	NA	0.0633552	0.162906	0.0100757	0.0296248	0.11909	NA	0.0650275	0.253333	0.0499928	NA	0.450648	10.2423	0.0525179	0.149794	0.0273403	621.015
healthy	C42~6	0.394193	0.0396195	0.0437217	0.764814	13.7841	0.15676	0.0152264	0.0502638	6.91137	0.103161	0.290817	1.13594	0.940839	7.41434	1.09196	136.814	0.220816	0.313447	1.00011	2633.34
healthy	NA	0.102215	0.0416331	0.0410654	0.302465	4.73321	0.142525	0.0148128	0.0559667	0.732842	0.0938397	0.0950623	0.325284	0.0296855	NA	0.264776	39.8313	NA	0.0212708	NA	1342.3
healthy	C42~15	0.787639	0.0408768	0.0640649	0.860472	85.3078	0.167018	0.0225473	0.0509765	0.548697	0.279212	0.0900062	0.235554	NA	0.803235	0.27627	128.551	0.0360481	0.105856	NA	2316.75
healthy	C42~20	0.383485	0.0319201	0.0606279	0.592407	12.5421	0.122464	0.018994	0.0516892	0.336438	0.451458	0.0418802	0.289151	0.0516938	NA	0.375386	70.422	0.0132913	0.09529	NA	80.6697
healthy	C42~27	0.516518	0.0386166	0.0457235	0.805265	61.8928	0.135466	0.0234084	0.0474137	0.424205	0.492262	0.0454885	0.253333	0.0296855	0.0520604	0.375386	80.113	0.0230203	0.0628117	0.00548598	118.42
healthy	C42~33	0.444356	0.0324116	0.0531288	0.764814	12.8064	0.143031	0.018431	0.080237	0.227345	0.167369	0.0347267	0.24977	0.0229721	NA	0.393112	29.3108	NA	0.0801298	NA	179.11
healthy	C42~39	0.35856	0.0302064	0.0497505	0.680973	7.84105	0.127448	0.0215467	0.0623864	0.280446	0.15215	0.06133	0.207306	0.0347414	NA	0.39706	21.1507	0.00994025	0.0605189	0.0244621	56.0361
healthy	C43~7	0.280828	0.0304506	0.0344935	0.706572	1.23583	0.156249	0.018994	0.052402	0.514738	0.0615455	0.120596	0.314413	0.0499928	0.684379	0.480642	33.1931	0.0280288	0.199228	0.0572385	556.214
healthy	C43~10	0.0922414	0.0324116	0.0463925	0.467758	0.729571	0.179938	0.0149506	0.0680958	0.0880366	0.024675	0.0335434	0.175849	0.0979703	NA	0.454638	7.78308	0.0160248	0.0674095	0.00398982	97.932
healthy	C43~17	0.256313	0.038867	0.0410654	0.361127	0.544722	0.149115	0.018994	0.057393	0.0714545	0.0551615	0.0430808	0.19678	0.0516938	NA	0.42081	7.55561	0.0338447	0.0525282	NA	14.8221
healthy	C43~23	0.200746	0.0341375	0.0417281	0.574015	10.9951	0.153697	0.0144003	0.0581062	0.127289	0.332967	0.051544	0.165448	0.0263244	NA	0.42081	68.8402	NA	0.0169396	NA	214.348
healthy	C46~5	0.28434	0.038867	0.0836002	0.829119	0.244549	0.109615	0.0211191	0.08381	2.17953	0.0515272	0.153021	0.38735	0.082481	NA	0.535	9.14221	0.00928028	0.00536451	NA	318.812
healthy	NA	0.669689	0.068618	0.153394	1.45094	2.1066	0.188263	0.0215467	0.0688097	0.124552	0.185517	0.0950623	0.278371	0.0280039	NA	0.512799	6.23688	0.0586236	0.219912	0.0172302	487.391
healthy	NA	0.483976	0.0554726	0.147444	1.21253	3.55187	0.179938	0.0226906	0.0973947	0.158342	0.196058	0.13999	0.592604	0.0179627	0.281133	0.553219	10.1732	0.00928028	0.0812914	0.00398982	911.888
healthy	C46~22	0.319573	0.0454357	0.0551652	0.326472	4.85657	0.129947	0.0145377	0.0780936	0.495186	0.0642901	0.114176	0.38735	0.0533961	NA	0.663488	13.6481	0.104261	0.221131	0.0330765	269.077
healthy	C46~25	0.419236	0.0451811	0.0949571	0.898985	1.39444	0.144043	0.021975	0.0931035	0.128659	0.080855	0.100136	0.228469	0.0721872	NA	0.470627	3.42306	0.0273084	0.153387	0.050162	160.663
healthy	NA	0.534643	0.0472217	0.0682111	0.654952	1.68471	0.171141	0.0235522	0.0823807	0.100785	0.126615	0.0230296	0.175849	0.0721872	NA	0.395085	17.7161	0.0153375	0.09529	0.0113944	129.224
healthy	C46~35	0.271106	0.0652055	0.0303707	0.263273	1.93227	0.176495	0.0177611	0.0433861	0.103636	0.103501	0.0195287	0.291736	0.139894	0.586311	0.278241	7.63986	NA	0.0379203	0.0319034	159.646
healthy	C47~5	0.142573	0.0423909	0.0338421	0.290149	1.66651	0.120974	0.0175895	0.057393	7.99304	0.0515272	0.13221	0.151651	NA	NA	0.460629	48.7496	0.0733301	0.171412	NA	1740.7
healthy	C47~13	1.34358	0.111197	0.261199	0.723418	3.81643	0.383375	0.0208346	0.0895284	2.0089	0.246193	0.25957	5.44146	1.98225	5.07181	1.16272	16.9418	0.203759	0.248046	0.844933	2630.13
healthy	C47~21	0.992444	0.0492714	0.0702928	0.426504	30.4735	0.158806	0.0236961	0.0859541	0.837448	0.238449	0.492306	1.91585	0.917377	6.15425	1.5213	88.4847	0.263925	0.432294	1.16793	2650.73
healthy	NA	0.498426	0.050557	0.0765706	0.772977	32.7634	0.157271	0.0261546	0.080237	0.591917	0.500241	0.111614	0.264043	NA	NA	0.426765	240.959	NA	0.0917803	NA	1344.51
healthy	C47~27	0.383485	0.0333967	0.0531288	0.821201	3.07285	0.137479	0.0264453	0.0502638	0.218808	0.105965	0.0382924	0.193281	NA	0.0187878	0.359685	28.1339	NA	0.00949893	NA	301.989
healthy	C50~5	0.221501	0.0428968	0.0404037	0.447336	0.152275	0.115032	0.0175895	0.0581062	3.14144	0.0771605	0.06133	0.278371	NA	NA	0.377352	23.4659	0.0209001	0.0685614	NA	1111.87
healthy	C50~8	0.0306943	0.0326576	0.0633761	0.628477	0.153509	0.128947	0.014126	0.0552537	0.155563	0.0506202	0.0359127	0.182808	0.0280039	NA	0.418827	28.8269	0.0119413	0.11411	NA	389.31
healthy	C50~16	0.235394	0.038867	0.0390832	0.53644	0.321138	0.115526	0.0201248	0.0745221	1.43771	0.0569825	0.0150643	0.186294	0.0448967	NA	0.454638	15.3444	0.0345779	0.0423422	NA	44.3853
healthy	C50~24	0.30193	0.0434034	0.0293148	0.415922	0.223265	0.14607	0.0164735	0.0788081	0.0813757	0.0211668	0.0650275	0.124328	0.0807635	0.305752	0.702647	18.9257	0.0586236	0.0639597	0.223629	77.8652
healthy	C51~5	0.0306943	0.0299624	0.0325427	NA	0.0694688	0.153697	0.0115456	0.0388693	0.0927198	0.00412224	0.0430808	0.214344	0.0533961	NA	0.393112	20.6583	0.0555638	0.0847808	0.0128587	56.48
healthy	NA	0.589202	0.0321658	0.0397429	0.860472	24.4008	0.113552	0.0215467	0.052402	1.61036	0.289931	0.355345	1.62164	1.27226	10.331	1.68885	137.356	0.295335	0.352022	1.76904	2644.14
healthy	NA	0.887877	0.0326576	0.0606279	0.715016	8.38409	0.0872982	0.0232647	0.0645271	0.498191	0.199897	0.235287	1.15576	0.919181	6.38659	1.2749	52.1479	0.167496	0.173822	1.01996	2699.53
healthy	C53~23	0.1358	0.04315	0.058574	0.95174	2.55432	0.0892159	0.022261	0.0630999	1.31695	0.0901217	0.229913	0.26047	0.0263244	0.95105	0.886153	54.8392	0.0788134	0.153387	0.150717	186.424
healthy	C53~26	0.162986	0.0331501	0.0737745	0.637354	5.34703	0.0882565	0.0181501	0.080237	0.191224	0.12379	0.0454885	0.144785	NA	NA	0.381288	27.1644	NA	0.0412173	NA	844.11
healthy	C53~29	0.245842	0.0403734	0.0423917	0.545937	3.96194	0.0925828	0.0188531	0.0602461	0.1369	0.199897	0.06133	0.242655	NA	0.0823624	0.402987	42.0058	0.0132913	0.0743347	NA	546.75

### Sheet: NEC2_3
	454 sample ID	days until NEC diagnosis	IFNgamma	IL10	IL12p70	IL13	IL1beta	IL2	IL4	IL6	IL8	TNFalpha	GMCSF	IL12_IL23p40	IL15	IL16	IL17A	IL1alpha	IL5	IL7	TNFbeta	VEGFA
Bell 2_3 NEC	N2~30	11-15	0.116499	0.233121	NA	NA	7.09709	0.659233	NA	NA	0.424915	3.29615	NA	0.489162	0.044491	NA	0.896803	81.7859	NA	NA	0.0641891	297.438
Bell 2_3 NEC	N2~36	6-10	0.150194	0.0978024	NA	1.82013	3.27284	0.0194215	NA	NA	0.831347	1.10346	0.0250941	0.335752	0.000801684	NA	0.755174	92.4317	NA	NA	0.0829088	561.275
Bell 2_3 NEC	N2~39	0-5	27.8612	0.670715	1.73068	74.4115	10406.4	2.58109	0.555602	1.94669	615.728	13.4326	1.79196	4.48328	0.477683	4.09203	4.45923	1053.38	NA	0.0541203	0.916061	3050.36
Bell 2_3 NEC	N2~42	0-5	1.72539	0.159174	NA	2.0341	NA	0.606471	0.201038	0.00336273	0.22242	NA	NA	NA	NA	NA	0.862721	65.5821	0.161982	0.00379012	0.206256	116.762
Bell 2_3 NEC	N6~6	26-30	1.7156	0.226925	NA	20.6804	81.6497	0.37472	NA	0.260997	11.7151	4.62646	0.313612	7.7542	0.54803	3.67042	1.14254	363.635	NA	0.162959	0.264709	3145.52
Bell 2_3 NEC	N6~12	21-25	0.0171752	0.0420827	NA	NA	1.07028	0.198939	0.0163858	NA	0.254734	0.179818	0.129678	0.610258	NA	NA	1.29223	45.7936	NA	0.270216	0.250171	212.884
Bell 2_3 NEC	N6~21	11-15	NA	NA	NA	NA	9.68208	NA	NA	NA	0.487782	0.561262	NA	0.25944	0.0286247	NA	0.806043	33.2179	0.0489634	NA	0.393803	44.2706
Bell 2_3 NEC	N6~26	6-10	NA	NA	NA	4.10148	10.8086	NA	NA	NA	0.459603	NA	NA	0.183489	NA	NA	0.857046	29.5777	0.0885029	0.0287378	0.125749	44.5828
Bell 2_3 NEC	N6~30	0-5	6.66828	0.242345	NA	0.794749	167.083	0.42059	0.0552065	0.10196	9.2451	6.97961	0.0724517	7.81161	NA	0.301181	1.09664	311.863	NA	NA	0.235585	2020.43
Bell 2_3 NEC	N6~33	0-5	8.78976	0.255532	NA	NA	169.246	0.408621	0.0703574	NA	23.001	21.6675	0.802063	0.897907	NA	NA	1.47747	254.548	NA	0.0854161	0.185588	1598.81
Bell 2_3 NEC	N7~13	6-10	0.272641	0.158051	0.351955	NA	NA	0.543715	0.0403064	NA	0.0912838	NA	0.0724517	0.303009	NA	NA	0.970831	18.1524	NA	0.168732	0.0860041	590.603
Bell 2_3 NEC	N7~16	0-5	0.343154	0.17801	0.236327	NA	1.30436	0.491057	0.0770933	NA	0.703339	0.0146276	NA	0.787068	0.0755224	0.401191	1.07372	20.643	NA	0.157189	0.00867341	716.775
Bell 2_3 NEC	N7~19	0-5	NA	0.191037	0.167289	0.583649	3.75994	0.104905	NA	NA	0.353738	1.01651	NA	0.401387	0.150922	0.557324	2.52322	32.5135	0.338691	0.168732	0.921476	404.956
Bell 2_3 NEC	NA	21-25	6.22346	0.403325	NA	5.57188	271.211	1.40319	0.0390113	1.13676	NA	4.77828	0.865318	6.01228	5.831	28.0656	5.46641	297.4	10.1966	0.873693	4.75389	4009.74
Bell 2_3 NEC	N12~8	21-25	0.329318	NA	0.240235	NA	17.8859	0.162131	NA	0.0315819	6.92155	0.467262	NA	0.313918	NA	NA	0.755174	102.212	NA	NA	0.0354719	2903.46
Bell 2_3 NEC	N12~12	16-20	NA	0.15467	0.0255302	NA	0.377848	0.386896	0.0131315	0.0492711	0.0995986	NA	0.184455	0.25944	NA	0.301181	1.25186	10.9667	NA	0.0825619	0.155831	889.103
Bell 2_3 NEC	N12~21	6-10	0.437038	0.0965471	0.114409	NA	0.142552	0.207232	NA	NA	0.126403	0.0493693	NA	0.0866288	0.439975	2.01581	0.69882	22.487	NA	NA	0.0483527	1417.81
Bell 2_3 NEC	N12~25	0-5	0.287028	0.131672	NA	NA	2.04293	0.234414	NA	0.0362064	0.519594	0.0493693	0.00495014	0.129536	NA	NA	0.936634	23.1511	NA	0.0259361	0.0451529	480.768
Bell 2_3 NEC	N12~27	0-5	NA	0.035905	NA	NA	6.7853	0.0953402	NA	0.277134	1.04229	0.316339	0.307428	1.38791	0.650483	1.19191	2.23312	236.143	NA	NA	0.598467	1774.04
Bell 2_3 NEC	N12~34	-5-0	3.82206	0.857493	0.554946	10.3922	189.323	1.29748	0.200147	44.4661	NA	27.1486	23.9587	18.7619	15.8395	33.2855	5.71795	1078.47	0.463628	18.696	4.25617	4074.84
Bell 2_3 NEC	N14~7	11-15	0.960398	0.0850736	NA	NA	17.6392	0.129616	NA	NA	2.99968	NA	NA	2.26303	2.04485	4.48519	1.20578	25.048	NA	NA	1.05897	3696.82
Bell 2_3 NEC	N14~14	6-10	0.0988729	0.187799	0.0318479	NA	0.954063	0.465472	NA	NA	0.279555	NA	0.160055	0.478176	NA	1.5909	1.01079	25.0112	NA	0.174509	0.0952538	1455.56
Bell 2_3 NEC	N14~20	0-5	NA	0.143276	NA	NA	0.219992	0.245107	NA	NA	0.0940716	NA	NA	0.7428	0.383131	1.19191	1.21729	20.583	NA	NA	0.247257	374.759
Bell 2_3 NEC	N15~5	21-25	1.06985	0.182376	0.228467	1.44925	0.84191	0.411021	0.00967662	0.154278	4.42505	0.0744429	0.0575403	0.248566	NA	NA	0.930939	77.3034	0.154933	0.0683164	0.140835	998.583
Bell 2_3 NEC	N15~9	16-20	0.836847	0.115021	NA	1.14649	0.791638	0.37472	0.0239613	0.163538	0.203533	0.0704284	0.0724517	0.215988	NA	0.335202	0.868398	79.3676	0.0867708	0.206333	0.250171	1637.63
Bell 2_3 NEC	N15~17	6-10	1.30285	0.117432	0.212559	NA	2.71993	0.302384	NA	0.10196	0.829547	NA	0.484606	1.12022	0.180543	0.873204	1.52393	45.5409	NA	0.051288	0.170746	1149.83
Bell 2_3 NEC	N15~24	0-5	0.904684	0.158051	0.301003	NA	0.612547	0.266219	0.025406	0.166594	0.159646	0.0403262	0.227329	0.720682	0.190365	1.03515	1.74542	35.2046	0.293733	0.572039	0.110561	55.6674
Bell 2_3 NEC	N18~4	36-40	3.41208	0.115021	0.070764	1.70442	NA	0.310017	NA	0.13207	0.263814	NA	0.540901	3.44952	3.66396	20.5193	4.97702	118.209	1.04423	0.480831	3.41907	4087.98
Bell 2_3 NEC	N18~6	31-35	3.05225	0.150136	0.0907487	1.1123	2.3077	0.639551	0.061135	0.205122	0.176969	NA	0.422233	1.25395	0.229438	4.32884	2.57072	114.757	0.573093	0.669398	0.774615	3715.55
Bell 2_3 NEC	N18~13	26-30	5.14251	0.205984	0.20854	2.28577	25.2609	0.364922	0.0337257	0.266404	21.4551	0.497412	0.202804	1.15363	0.949301	8.25591	2.0151	99.5614	0.584075	0.056955	1.77803	3944.6
Bell 2_3 NEC	N18~20	16-20	12.7093	0.16365	NA	4.63381	572.802	0.907886	0.176629	0.357045	41.0224	2.50298	1.9563	24.6676	1.40107	16.1326	3.99232	517.288	0.598728	0.645773	3.67756	3844.58
Bell 2_3 NEC	N18~28	11-15	1.86121	0.099054	0.100363	0.642127	0.510013	NA	0.0363907	0.175676	0.325779	NA	0.0664778	0.281211	0.287497	1.26864	1.06226	100.372	NA	0.0854161	0.0952538	396.53
Bell 2_3 NEC	N18~32	6-10	0.993498	0.152407	NA	0.746932	0.362017	NA	0.0163858	0.135299	0.198757	NA	0.175296	0.456215	NA	NA	0.885436	96.9354	NA	0.157189	0.0451529	299.831
Bell 2_3 NEC	N18~38	0-5	0.836847	0.107719	0.0493817	0.363435	0.0316089	NA	0.0296335	0.160467	0.19155	NA	0.12362	0.577191	0.0497175	NA	1.31533	81.6466	NA	NA	0.203311	207.394
Bell 2_3 NEC	N19~4	0-5	4.12556	0.180196	0.278573	2.34045	3.87049	0.479462	0.0912511	0.801624	5.87423	0.663153	0.669614	6.03515	3.21658	11.8243	2.24494	70.2782	0.372977	0.669398	2.48065	3933.75
Bell 2_3 NEC	N21~10	11-15	1.38534	0.0732365	0.359093	2.07456	0.0129069	0.153405	0.0441362	0.21943	0.162143	0.115785	NA	0.248566	0.000801684	NA	0.874076	17.1382	NA	0.0371685	0.0354719	14.7805
Bell 2_3 NEC	N21~16	0-5	1.29246	0.101547	0.236327	1.24411	1.83843	0.456098	0.00784146	0.178676	0.254734	0.112197	0.010628	0.303009	0.0392363	NA	0.908176	82.5299	0.291939	0.0399862	0.0189657	321.514
Bell 2_3 NEC	N23~3	31-35	0.79097	0.250479	0.228467	NA	0.397081	0.637356	0.0147794	0.148023	0.937999	0.104933	0.472116	3.59693	2.72289	14.7674	3.87745	40.797	0.23292	0.212128	2.60083	4128.95
Bell 2_3 NEC	N23~9	26-30	4.03584	0.170312	0.355528	2.8054	128.797	0.6505	0.0453956	0.522794	158.704	3.07743	2.43818	39.8641	5.47351	20.3213	12.3581	851.394	1.02375	0.94792	3.53213	4073.07
Bell 2_3 NEC	N23~15	21-25	0.971458	0.0798621	0.15015	1.07715	0.995449	0.187772	0.0194965	0.166594	1.0526	NA	NA	NA	NA	NA	0.94233	55.1197	NA	NA	0.235585	1691.91
Bell 2_3 NEC	N23~23	11-15	1.05901	0.0837777	NA	1.17982	14.2693	0.234414	0.0669336	0.0984777	7.3988	0.140202	0.34147	19.8104	0.54803	6.82449	1.57045	239.969	0.0455613	0.244048	0.728068	3758.77
Bell 2_3 NEC	N23~28	6-10	0.637639	0.0623378	0.100363	1.58136	0.692054	0.135641	NA	0.122254	0.517617	0.256307	0.267309	0.687524	NA	NA	1.17127	38.1506	NA	NA	0.0387136	889.839
Bell 2_3 NEC	N23~32	0-5	0.488755	0.0261397	NA	1.07715	2.30431	0.167896	NA	0.184637	0.84213	0.104933	0.0163802	0.194313	NA	NA	1.20002	45.5342	NA	0.296426	NA	644.491
Bell 2_3 NEC	N23~35	0-5	0.301263	0.088935	NA	1.52972	0.579468	0.043668	NA	0.0768296	0.0499809	NA	NA	NA	NA	NA	0.806043	28.6301	NA	NA	NA	250.607
Bell 2_3 NEC	N26~8	31-35	NA	0.17801	NA	NA	0.589889	0.268833	0.0296335	0.0654003	0.121141	NA	NA	0.324832	NA	NA	0.885436	20.3931	0.067789	0.11117	NA	204.223
Bell 2_3 NEC	N26~14	26-30	1.28205	0.186718	0.297292	1.42154	0.299326	0.394164	0.0428684	0.14487	0.189135	NA	0.416007	1.18706	0.229438	1.44406	1.58792	28.4627	0.657441	0.19475	0.170746	71.3899
Bell 2_3 NEC	N26~25	16-20	1.08066	0.0664719	0.20854	0.965068	0.29177	0.153405	0.0880316	0.151159	0.272831	NA	0.150927	0.478176	0.378378	0.43332	1.80391	6.46908	0.282972	0.678261	0.0121555	36.1536
Bell 2_3 NEC	N26~37	6-10	1.30285	0.26357	NA	2.83603	15.2022	0.511792	0.041592	0.175676	2.57726	0.0861845	NA	1.53327	NA	NA	0.789071	41.2445	NA	NA	0.152838	1329.17
